# Identifying SARS-CoV-2 regional introductions and transmission clusters in real time

**DOI:** 10.1101/2022.01.07.22268918

**Authors:** Jakob McBroome, Jennifer Martin, Adriano de Bernardi Schneider, Yatish Turakhia, Russell Corbett-Detig

## Abstract

The unprecedented SARS-CoV-2 global sequencing effort has suffered from an analytical bottleneck. Many existing methods for phylogenetic analysis are designed for sparse, static datasets and are too computationally expensive to apply to densely sampled, rapidly expanding datasets when results are needed immediately to inform public health action. For example, public health is often concerned with identifying clusters of closely related samples, but the sheer scale of the data prevents manual inspection and the current computational models are often too expensive in time and resources. Even when results are available, intuitive data exploration tools are of critical importance to effective public health interpretation and action. To help address this need, we present a phylogenetic summary statistic which quickly and efficiently identifies newly introduced strains in a region, resulting clusters of infected individuals, and their putative geographic origins. We show that this approach performs well on simulated data and is congruent with a more sophisticated analysis performed during the pandemic. We also introduce Cluster Tracker (https://clustertracker.gi.ucsc.edu/), a novel interactive web-based tool to facilitate effective and intuitive SARS-CoV-2 geographic data exploration and visualization. Cluster-Tracker is updated daily and automatically identifies and highlights groups of closely related SARS-CoV-2 infections resulting from inter-regional transmission across the United States, streamlining public health tracking of local viral diversity and emerging infection clusters. The combination of these open-source tools will empower detailed investigations of the geographic origins and spread of SARS-CoV-2 and other densely-sampled pathogens.
