## Supplementary Table 3 for "Identifying SARS-CoV-2 regional introductions and transmission clusters in real time"

### Sheet: international_intros
State	Country	Count	Percentage
AL	Wales	12	13.79
AL	India	10	11.49
AL	Mexico	10	11.49
AL	Switzerland	6	6.9
AL	Israel	5	5.75
AK	Mexico	8	14.55
AK	Canada	7	12.73
AK	Wales	7	12.73
AK	Switzerland	5	9.09
AK	England	4	7.27
AK	Brazil	3	5.45
AR	Turkey	12	20
AR	India	10	16.67
AR	England	6	10
AR	Mexico	5	8.33
AR	Canada	4	6.67
AR	Switzerland	4	6.67
AZ	Mexico	228	42.62
AZ	Canada	36	6.73
AZ	Switzerland	31	5.79
AZ	England	31	5.79
AZ	Wales	27	5.05
CA	Mexico	1445	41.57
CA	India	283	8.14
CA	England	190	5.47
CA	Canada	181	5.21
CO	Mexico	140	27.45
CO	Canada	45	8.82
CO	Wales	40	7.84
CO	Switzerland	34	6.67
CO	England	30	5.88
CT	England	33	13.75
CT	Wales	26	10.83
CT	Switzerland	25	10.42
CT	Mexico	20	8.33
CT	Canada	15	6.25
DE	Wales	12	15.38
DE	India	9	11.54
DE	Mexico	8	10.26
DE	Switzerland	5	6.41
DE	England	5	6.41
DE	Canada	5	6.41
DE	Germany	4	5.13
DE	Scotland	4	5.13
DC	Wales	13	13.83
DC	England	12	12.77
DC	Switzerland	8	8.51
DC	Turkey	6	6.38
DC	Mexico	6	6.38
DC	Germany	5	5.32
FL	Colombia	178	12.76
FL	Mexico	149	10.68
FL	Canada	122	8.75
FL	Spain	88	6.31
FL	England	86	6.16
FL	Brazil	78	5.59
FL	Switzerland	73	5.23
GA	England	37	11.11
GA	India	36	10.81
GA	Mexico	35	10.51
GA	Canada	27	8.11
GA	Wales	20	6.01
HI	Mexico	10	14.49
HI	Canada	8	11.59
HI	Japan	7	10.14
HI	Wales	7	10.14
HI	SouthKorea	4	5.8
HI	Philippines	4	5.8
ID	Mexico	18	26.47
ID	Canada	7	10.29
ID	Sweden	6	8.82
ID	India	5	7.35
ID	England	5	7.35
ID	Germany	4	5.88
IL	Mexico	111	17.93
IL	England	52	8.4
IL	India	50	8.08
IL	Switzerland	46	7.43
IL	Wales	37	5.98
IL	Canada	35	5.65
IL	Germany	33	5.33
IN	Mexico	26	12.75
IN	Canada	24	11.76
IN	England	19	9.31
IN	India	16	7.84
IN	Wales	16	7.84
IN	Switzerland	14	6.86
IA	Mexico	15	25.42
IA	Switzerland	6	10.17
IA	Wales	5	8.47
IA	Germany	4	6.78
IA	Sweden	3	5.08
IA	India	3	5.08
IA	Spain	3	5.08
KS	Mexico	24	24.24
KS	Wales	8	8.08
KS	Switzerland	6	6.06
KS	Germany	6	6.06
KS	England	5	5.05
KY	Mexico	18	15.79
KY	Wales	17	14.91
KY	India	11	9.65
KY	Switzerland	10	8.77
KY	Canada	9	7.89
KY	England	8	7.02
LA	Mexico	22	23.4
LA	England	11	11.7
LA	Wales	7	7.45
LA	Turkey	5	5.32
LA	Sweden	5	5.32
LA	India	5	5.32
LA	Canada	5	5.32
ME	Canada	7	12.5
ME	Wales	6	10.71
ME	Brazil	5	8.93
ME	Mexico	5	8.93
ME	Switzerland	5	8.93
ME	England	4	7.14
ME	India	3	5.36
ME	Turkey	3	5.36
MD	England	62	13.3
MD	Mexico	42	9.01
MD	Wales	39	8.37
MD	India	31	6.65
MD	Switzerland	27	5.79
MD	Germany	24	5.15
MD	Canada	24	5.15
MA	England	64	9.01
MA	Switzerland	57	8.03
MA	Wales	52	7.32
MA	Mexico	44	6.2
MA	Brazil	41	5.77
MA	Germany	39	5.49
MA	India	36	5.07
MI	Canada	41	12.06
MI	Mexico	38	11.18
MI	Switzerland	27	7.94
MI	England	26	7.65
MI	Germany	24	7.06
MI	India	22	6.47
MI	Wales	22	6.47
MN	Mexico	53	10.95
MN	England	48	9.92
MN	India	46	9.5
MN	Wales	43	8.88
MN	Switzerland	34	7.02
MN	Canada	28	5.79
MN	Turkey	25	5.17
MS	Mexico	10	22.22
MS	India	5	11.11
MS	Turkey	5	11.11
MS	Germany	4	8.89
MS	Netherlands	3	6.67
MO	Wales	18	18
MO	Mexico	13	13
MO	India	10	10
MO	England	9	9
MO	Canada	8	8
MT	Canada	15	23.81
MT	Wales	10	15.87
MT	Mexico	7	11.11
NE	Mexico	17	20.99
NE	India	9	11.11
NE	Wales	8	9.88
NE	Canada	7	8.64
NE	Spain	5	6.17
NE	England	5	6.17
NE	Turkey	5	6.17
NV	Mexico	72	32.88
NV	India	26	11.87
NV	Canada	17	7.76
NV	Wales	13	5.94
NV	England	11	5.02
NH	Wales	10	16.13
NH	England	9	14.52
NH	Mexico	6	9.68
NH	Switzerland	6	9.68
NH	Canada	5	8.06
NH	India	5	8.06
NJ	England	58	10.09
NJ	Mexico	49	8.52
NJ	India	47	8.17
NJ	Israel	37	6.43
NJ	Switzerland	36	6.26
NJ	Wales	36	6.26
NJ	Colombia	35	6.09
NJ	Germany	30	5.22
NM	Mexico	58	32.22
NM	Canada	22	12.22
NM	Wales	12	6.67
NM	Spain	10	5.56
NY	England	178	11.39
NY	Mexico	128	8.19
NY	Switzerland	124	7.93
NY	Canada	121	7.74
NY	Israel	84	5.37
NY	India	82	5.25
NC	Mexico	39	11.96
NC	England	35	10.74
NC	India	25	7.67
NC	Switzerland	24	7.36
NC	Turkey	23	7.06
NC	Sweden	18	5.52
NC	Wales	18	5.52
ND	Canada	13	23.21
ND	Wales	11	19.64
ND	Switzerland	6	10.71
ND	Mexico	6	10.71
ND	England	4	7.14
ND	Germany	3	5.36
OH	Canada	41	13.53
OH	England	29	9.57
OH	Mexico	27	8.91
OH	India	22	7.26
OH	Wales	20	6.6
OH	Germany	18	5.94
OK	Wales	9	19.57
OK	Canada	4	8.7
OK	Sweden	4	8.7
OK	Mexico	4	8.7
OK	England	3	6.52
OK	India	3	6.52
OK	Switzerland	3	6.52
OR	Mexico	91	30.64
OR	India	35	11.78
OR	England	23	7.74
OR	Canada	21	7.07
OR	Wales	18	6.06
PA	Switzerland	36	10.08
PA	England	35	9.8
PA	Mexico	32	8.96
PA	Wales	26	7.28
PA	India	26	7.28
RI	Wales	13	13.27
RI	Switzerland	8	8.16
RI	England	8	8.16
RI	Brazil	7	7.14
RI	Germany	6	6.12
RI	Turkey	5	5.1
RI	Sweden	5	5.1
RI	Peru	5	5.1
RI	Mexico	5	5.1
SC	Wales	17	13.93
SC	Mexico	16	13.11
SC	Spain	8	6.56
SC	Switzerland	8	6.56
SC	England	8	6.56
SC	Canada	7	5.74
SD	Mexico	4	20
SD	Switzerland	3	15
SD	Wales	3	15
SD	Japan	2	10
SD	Philippines	2	10
TN	Mexico	26	13.61
TN	Switzerland	16	8.38
TN	Canada	14	7.33
TN	India	13	6.81
TN	Wales	13	6.81
TN	England	13	6.81
TN	Germany	10	5.24
TX	Mexico	638	31.02
TX	India	180	8.75
TX	England	161	7.83
TX	Canada	114	5.54
UT	Mexico	73	20.56
UT	Canada	42	11.83
UT	Switzerland	22	6.2
UT	India	20	5.63
UT	England	20	5.63
VT	Wales	11	18.97
VT	Switzerland	8	13.79
VT	Scotland	5	8.62
VT	Mexico	4	6.9
VT	Canada	3	5.17
VT	England	3	5.17
VT	France	3	5.17
VT	Peru	3	5.17
VA	Wales	40	11.53
VA	England	37	10.66
VA	Switzerland	30	8.65
VA	Canada	24	6.92
VA	Mexico	22	6.34
VA	Turkey	19	5.48
VA	India	19	5.48
WA	Mexico	157	21.3
WA	India	107	14.52
WA	Canada	65	8.82
WA	Switzerland	37	5.02
WV	England	9	15.25
WV	Canada	7	11.86
WV	India	6	10.17
WV	Switzerland	6	10.17
WV	Turkey	6	10.17
WV	Wales	5	8.47
WI	Mexico	48	16.9
WI	Wales	27	9.51
WI	Switzerland	21	7.39
WI	England	20	7.04
WI	India	19	6.69
WI	Spain	17	5.99
WI	Canada	16	5.63
WY	Canada	23	20.72
WY	Mexico	16	14.41
WY	India	15	13.51
WY	Turkey	11	9.91
WY	England	8	7.21
WY	Wales	7	6.31
PR	Wales	15	18.75
PR	Spain	11	13.75
PR	Colombia	8	10
PR	Mexico	7	8.75
PR	England	6	7.5
PR	India	5	6.25
