## Supplementary Table 4 for "Identifying SARS-CoV-2 regional introductions and transmission clusters in real time"

### Sheet: intranational_intros
State	Country	Count	Percentage
AL	TX	316	11.98
AL	GA	241	9.14
AL	FL	234	8.87
AL	TN	206	7.81
AL	WI	145	5.5
AL	VA	137	5.19
AK	WA	179	16.64
AK	TX	113	10.5
AK	WY	75	6.97
AK	WI	71	6.6
AK	CA	69	6.41
AR	TX	388	21.92
AR	TN	110	6.21
AR	WI	102	5.76
AR	MO	98	5.54
AR	WY	98	5.54
AR	WA	98	5.54
AZ	CA	1171	17.29
AZ	TX	797	11.77
AZ	WA	527	7.78
AZ	WI	414	6.11
AZ	UT	407	6.01
CA	TX	2509	14.2
CA	WA	1485	8.4
CA	AZ	1126	6.37
CA	NV	1051	5.95
CA	UT	968	5.48
CO	TX	1205	14.43
CO	CA	631	7.56
CO	WA	550	6.59
CO	WI	512	6.13
CO	WY	502	6.01
CO	UT	481	5.76
CT	NY	727	19.72
CT	MA	361	9.79
CT	TX	250	6.78
CT	PA	205	5.56
CT	WI	195	5.29
DE	PA	290	16.25
DE	MD	210	11.76
DE	NY	157	8.8
DE	TX	132	7.39
DE	WI	105	5.88
DE	VA	104	5.83
DE	NJ	96	5.38
DE	WA	91	5.1
DC	MD	315	17.59
DC	VA	252	14.07
DC	NY	130	7.26
DC	PA	122	6.81
DC	TX	118	6.59
FL	TX	1514	11.53
FL	NY	1165	8.87
FL	CA	739	5.63
GA	FL	778	10.64
GA	TX	738	10.09
GA	TN	441	6.03
GA	WI	397	5.43
GA	VA	389	5.32
HI	CA	162	15.01
HI	WA	146	13.53
HI	TX	81	7.51
HI	WI	66	6.12
HI	NV	60	5.56
HI	WY	58	5.38
ID	WA	573	23.54
ID	UT	289	11.87
ID	CA	215	8.83
ID	WY	176	7.23
ID	TX	151	6.2
ID	WI	122	5.01
IL	WI	1007	12.05
IL	TX	960	11.49
IL	CA	429	5.13
IN	TX	461	8.92
IN	IL	426	8.24
IN	WI	396	7.66
IN	OH	381	7.37
IN	MI	358	6.92
IN	KY	303	5.86
IA	WI	253	11.85
IA	TX	182	8.52
IA	NE	151	7.07
IA	MN	145	6.79
IA	IL	145	6.79
KS	TX	370	14.82
KS	MO	312	12.5
KS	WI	191	7.65
KS	WA	157	6.29
KS	WY	126	5.05
KS	CO	125	5.01
KY	TN	332	9.24
KY	OH	319	8.88
KY	TX	294	8.18
KY	IN	280	7.79
KY	WI	243	6.76
KY	WV	229	6.37
LA	TX	985	33.59
ME	MA	161	11.95
ME	NY	107	7.94
ME	TX	96	7.13
ME	NH	90	6.68
ME	WI	89	6.61
ME	WA	74	5.49
MD	VA	733	11.11
MD	PA	651	9.87
MD	TX	605	9.17
MD	NY	555	8.41
MA	NY	939	12.63
MA	TX	591	7.95
MA	FL	435	5.85
MA	RI	396	5.33
MI	TX	545	9.83
MI	WI	524	9.45
MI	FL	310	5.59
MI	OH	306	5.52
MN	WI	971	14.41
MN	TX	639	9.48
MN	WA	382	5.67
MS	TX	289	15.94
MS	TN	218	12.02
MS	LA	105	5.79
MS	WI	96	5.3
MO	TX	434	11.94
MO	IL	324	8.92
MO	WI	266	7.32
MO	KS	253	6.96
MT	WA	236	17
MT	WY	176	12.68
MT	UT	93	6.7
MT	WI	90	6.48
MT	TX	89	6.41
MT	CA	78	5.62
NE	TX	213	10.95
NE	WY	188	9.67
NE	WI	143	7.35
NE	CO	105	5.4
NE	WA	98	5.04
NV	CA	1168	25.54
NV	TX	440	9.62
NV	WA	379	8.29
NV	UT	366	8
NH	MA	453	26.22
NH	VT	112	6.48
NH	NY	110	6.37
NH	ME	101	5.84
NH	TX	99	5.73
NH	RI	93	5.38
NH	WI	89	5.15
NJ	NY	1706	24.03
NJ	PA	810	11.41
NJ	TX	508	7.16
NJ	FL	386	5.44
NM	TX	568	21.2
NM	CA	213	7.95
NM	CO	188	7.02
NM	AZ	174	6.49
NM	WA	163	6.08
NM	WY	162	6.05
NM	UT	144	5.38
NM	WI	134	5
NY	NJ	1152	10.77
NY	TX	1066	9.97
NY	PA	819	7.66
NY	FL	741	6.93
NY	CA	560	5.24
NC	TX	724	9.71
NC	VA	723	9.7
NC	SC	601	8.06
NC	FL	493	6.61
NC	NY	416	5.58
ND	MN	310	21.8
ND	WI	168	11.81
ND	WY	128	9
ND	TX	107	7.52
ND	WA	84	5.91
OH	TX	565	8.63
OH	PA	439	6.7
OH	WV	421	6.43
OH	MI	403	6.15
OH	WI	382	5.83
OH	FL	335	5.11
OK	TX	296	23.22
OK	WA	85	6.67
OK	WI	68	5.33
OK	WY	65	5.1
OR	WA	1154	26.96
OR	CA	591	13.81
OR	TX	356	8.32
OR	UT	222	5.19
PA	NY	1155	15.45
PA	NJ	677	9.06
PA	MD	519	6.94
PA	VA	509	6.81
PA	TX	488	6.53
PA	WV	409	5.47
RI	MA	580	27.57
RI	NY	197	9.36
RI	TX	109	5.18
SC	NC	643	16.8
SC	TX	311	8.13
SC	VA	261	6.82
SC	GA	258	6.74
SC	FL	227	5.93
SC	WI	217	5.67
SD	WY	135	14.41
SD	MN	100	10.67
SD	WI	87	9.28
SD	NE	63	6.72
SD	TX	58	6.19
SD	WA	56	5.98
TN	TX	608	11.04
TN	FL	347	6.3
TN	WI	305	5.54
TN	GA	282	5.12
TX	CA	1376	10.74
TX	FL	752	5.87
TX	WA	752	5.87
TX	NY	702	5.48
UT	CA	685	12.76
UT	TX	610	11.37
UT	WA	419	7.81
UT	WY	366	6.82
UT	NV	295	5.5
UT	WI	273	5.09
UT	CO	270	5.03
VT	NY	176	14.69
VT	MA	103	8.6
VT	TX	67	5.59
VT	WI	67	5.59
VT	NH	67	5.59
VA	NC	544	10.16
VA	TX	491	9.17
VA	MD	419	7.83
VA	PA	345	6.44
VA	NY	340	6.35
VA	WV	300	5.6
WA	CA	860	12.69
WA	OR	818	12.07
WA	TX	783	11.55
WA	UT	405	5.98
WV	VA	337	12.43
WV	PA	305	11.25
WV	OH	236	8.71
WV	TX	196	7.23
WV	WI	192	7.08
WI	MN	682	13.08
WI	TX	535	10.26
WI	IL	461	8.84
WI	WA	299	5.73
WY	TX	334	13.44
WY	CO	301	12.11
WY	UT	256	10.3
WY	WA	199	8.01
WY	WI	160	6.44
WY	CA	136	5.47
PR	TX	109	12.21
PR	FL	106	11.87
PR	NY	85	9.52
PR	WI	61	6.83
PR	WA	47	5.26
